# Impact of intra-partum Azithromycin on carriage of group A streptococcus in The Gambia: a posthoc analysis of a double-blind randomized placebo-controlled trial

**DOI:** 10.1101/2020.12.04.20236653

**Authors:** Isatou Jagne, Alexander J. Keeley, Abdoulie Bojang, Bully Camara, Edrissa Jallow, Elina Senghore, Claire Oluwalana, Saikou Y. Bah, Claire E. Turner, Abdul Karim Sesay, Umberto D’Alessandro, Christian Bottomley, Thushan I. de Silva, Anna Roca

**Affiliations:** Medical Research Council Unit the Gambia at the London School of Hygiene and Tropical Medicine, Banjul, The Gambia; Faculty of Infectious and Tropical Diseases, London School of Hygiene & Tropical Medicine, London, UK; The Florey Institute, University of Sheffield, Sheffield, UK

**Keywords:** Sub-Saharan Africa, azithromycin, bacterial carriage, group A *streptococcus*, *Streptococcus dysgalactiae subspecies equisimilis*

## Abstract

**Background:** Group A *Streptococcus* (GAS) is a major human pathogen and an important cause of maternal and neonatal sepsis.

**Methods:** We performed a posthoc analysis of a double-blind, placebo-controlled randomized-trial (ratio 1:1) carried out in The Gambia to determine the impact of one oral dose (2g) of intra-partum azithromycin on maternal and neonatal GAS carriage. Breast milk, nasopharyngeal and vaginal swabs were collected at different time points during 4 weeks post-treatment. All samples were processed using conventional microbiology techniques. Whole genome sequencing (WGS) of GAS isolates was performed by Illumina MiSeq platform.

**Results:** We randomized 829 mothers who delivered 843 babies. GAS carriage in mothers in the azithromycin arm was lower in breast milk (0.28% vs 2.48%, Prevalence Ratio (PR)=0.11, 95% CI 0.01-0.90) and the nasopharynx (0.28% vs 1.93%, PR=0.15, 95% CI 0.02-1.19), but not in the vaginal tract (1.99% vs 1.93%, PR=1.03, 95% CI 0.37-2.91). Among neonates, GAS carriage in the nasopharynx was slightly lower in the azithromycin arm (0.57% vs 1.91%, PR=0.30, 95% CI 0.06-1.42). Prevalence of azithromycin-resistant GAS was similar in both arms, except for a higher prevalence in the vaginal tract among women in the azithromycin arm (1.99% vs 0.28%, PR=7.24, 95% CI 0.87-56.92). WGS revealed ten of the 45 GAS isolates (22.2%) were *Streptococcus dysgalactiae* subspecies *equisimilis* expressing Lancefield group A carbohydrate (SDSE(A)). All SDSE(A) isolates were azithromycin-resistant, harbouring macrolide resistant genes *msrD* and *mefA*.

**Conclusions:** Oral intra-partum azithromycin reduced prevalence of GAS carriage among mothers and neonates. Azithromycin-resistant SDSE(A) carriage was observed among participants treated with azithromycin.

**Short Summary:** Group A streptococcus (GAS) is an important cause of sepsis. One oral dose (2g) of intra-partum azithromycin reduced maternal and neonatal GAS carriage. However, azithromycin-resistant *Streptococcus dysgalactiae* subspecies *equisimilis* expressing Lancefield group A carbohydrate was detected in women receiving azithromycin.
