## Supplementary data for "Impact of intra-partum Azithromycin on carriage of group A streptococcus in The Gambia: a posthoc analysis of a double-blind randomized placebo-controlled trial"

### Sheet: Study isolates
PID	Mother baby	Sample no.	Sample source	Group	Day	Phenotypic azithromycin sensitivity	Contigs	Assembly size	N50	L50	S pyogenes reference genome covered (%)	ENA project accession number	ENA primary accession number	ENA secondary accession number	Organism	Emm type	ant(6)-III	aph(3')	erm(B)	cat(pC194)	dfrK	dfrG	tet(C)	tet(M)	tet(L)	tet(S)	mef(A)	msr(D)	catQ
052/5	baby	257.4	NPS	Placebo	3	S	211	1959381	70033	9	94.608	PRJEB36490	ERS4307330	SAMEA6542952	Streptococcus pyogenes	emm4	0	0	0	0	0	0	0	1	1	0	0	0	0
108/4	mother	1368.3	Vaginal Swab	Placebo	8	R	27	1904344	162749	4	93.944	PRJEB36490	ERS4307333	SAMEA6542955	Streptococcus pyogenes	emm49	1	1	1	1	0	0	0	1	0	0	0	0	0
133/1	mother	1761.9	Vaginal Swab	Placebo	8	S	17	1702198	228411	4	92.677	PRJEB36490	ERS4307334	SAMEA6542956	Streptococcus pyogenes	emm18	0	0	0	0	0	0	0	1	0	0	0	0	0
202/3	mother	2408.1	NPS	Azithromycin	0	S	51	1822495	66955	9	94.581	PRJEB36490	ERS4307335	SAMEA6542957	Streptococcus pyogenes	emm88	0	0	0	0	0	0	0	1	0	0	0	0	0
260/3	mother	3270.6	Vaginal Swab	Azithromycin	8	R	33	1842476	185540	4	95.035	PRJEB36490	ERS4307339	SAMEA6542961	Streptococcus pyogenes	emm11	1	1	1	1	0	0	0	0	0	0	0	0	0
337/4	baby	4389.3	NPS	Placebo	14	S	297	1940116	47989	13	95.336	PRJEB36490	ERS4307340	SAMEA6542962	Streptococcus pyogenes	emm44	0	0	0	0	0	1	0	1	0	0	0	0	0
375/7	mother	4556.7	NPS	Placebo	6	S	28	1742653	95719	5	94.562	PRJEB36490	ERS4307341	SAMEA6542963	Streptococcus pyogenes	emm118	0	0	0	0	0	1	0	1	0	0	0	0	0
361/2	mother	4668.4	NPS	Placebo	14	S	13	1777665	246708	3	95.632	PRJEB36490	ERS4307342	SAMEA6542964	Streptococcus pyogenes	emm44	0	0	0	0	0	1	0	1	0	0	0	0	0
361/2	mother	5225.2	NPS	Placebo	28	S	14	1777538	218310	3	95.61	PRJEB36490	ERS4307343	SAMEA6542965	Streptococcus pyogenes	emm44	0	0	0	0	0	1	0	1	0	0	0	0	0
433/2	mother	5380.7	Vaginal Swab	Placebo	8	S	27	1818309	121112	5	94.342	PRJEB36490	ERS4307344	SAMEA6542966	Streptococcus pyogenes	emm103	0	0	0	0	0	0	0	0	0	0	0	0	0
500/5	baby	5971.2	NPS	Placebo	6	R	113	1854608	169769	5	92.639	PRJEB36490	ERS4307346	SAMEA6542968	Streptococcus pyogenes	emm147	0	0	0	0	0	0	0	1	1	0	1	1	1
439/5	mother	6026.6	NPS	Placebo	28	S	19	1859182	239440	4	94.149	PRJEB36490	ERS4307350	SAMEA6542972	Streptococcus pyogenes	emm81	0	0	0	0	1	0	0	1	1	0	0	0	0
451/2	baby	6250.5	NPS	Placebo	28	S	30	1812958	120573	5	95.212	PRJEB36490	ERS4307351	SAMEA6542973	Streptococcus pyogenes	emm75	0	0	0	0	1	0	0	1	1	0	0	0	0
500/5	mother	6329.3	NPS	Placebo	14	R	144	1831201	40291	15	92.551	PRJEB36490	ERS4307347	SAMEA6542969	Streptococcus pyogenes	emm147	0	0	0	0	0	0	0	1	1	0	1	1	1
500/5	baby	6330.5	NPS	Placebo	14	R	129	1832417	50204	12	92.624	PRJEB36490	ERS4307348	SAMEA6542970	Streptococcus pyogenes	emm147	0	0	0	0	0	0	0	1	1	0	1	1	1
500/5	mother	6719.3	NPS	Placebo	28	R	88	1838462	195011	4	92.735	PRJEB36490	ERS4307349	SAMEA6542971	Streptococcus pyogenes	emm147	0	0	0	0	0	0	0	1	1	0	1	1	1
573/7	mother	7043	Vaginal Swab	Placebo	8	S	26	1872434	152158	5	94.519	PRJEB36490	ERS4307352	SAMEA6542974	Streptococcus pyogenes	emm122	0	0	0	0	0	0	0	1	0	0	0	0	0
594/7	baby	8015.8	NPS	Placebo	28	S	38	1880883	110685	7	95.147	PRJEB36490	ERS4307353	SAMEA6542975	Streptococcus pyogenes	emm75	0	0	0	0	1	0	0	1	1	0	0	0	0
700/2	baby	8522.2	NPS	Placebo	14	S	17	1780337	239649	3	94.527	PRJEB36490	ERS4307354	SAMEA6542976	Streptococcus pyogenes	emm4	0	0	0	0	0	0	0	0	0	0	0	0	0
663/7	mother	8689.9	NPS	Placebo	28	S	16	1793469	224835	4	92.459	PRJEB36490	ERS4307355	SAMEA6542977	Streptococcus pyogenes	emm57	0	0	0	0	0	1	0	1	0	0	0	0	0
756/4	mother	9455.2	Vaginal Swab	Placebo	8	S	18	1776091	247496	3	95.51	PRJEB36490	ERS4307356	SAMEA6542978	Streptococcus pyogenes	emm44	0	0	0	0	0	1	0	1	0	0	0	0	0
778/7	mother	9517.4	Vaginal Swab	Placebo	8	S	272	1807830	11123	53	93.287	PRJEB36490	ERS4307357	SAMEA6542979	Streptococcus pyogenes	emm81	0	0	0	0	1	0	0	1	1	0	0	0	0
763/2	baby	9978.4	NPS	Placebo	28	S	26	1721468	214766	3	94.027	PRJEB36490	ERS4307358	SAMEA6542980	Streptococcus pyogenes	emm11	0	0	0	0	0	0	0	1	0	0	0	0	0
827/4	mother	10025.4	Vaginal Swab	Placebo	8	S	15	1817616	218310	3	95.609	PRJEB36490	ERS4307359	SAMEA6542981	Streptococcus pyogenes	emm44	0	0	0	0	0	1	0	1	0	0	0	0	0
052/5	mother	M0032.8	Breast Milk	Placebo	14	S	16	1781403	260465	3	94.549	PRJEB36490	ERS4307332	SAMEA6542954	Streptococcus pyogenes	emm4	0	0	0	0	0	0	0	0	0	0	0	0	0
052/5	mother	M0269.6	Breast Milk	Placebo	6	S	21	1858752	181463	5	94.539	PRJEB36490	ERS4307331	SAMEA6542953	Streptococcus pyogenes	emm4	0	0	0	0	0	0	0	1	1	0	0	0	0
179/1	mother	M1152.6	Breast Milk	Placebo	3	S	31	1766639	113371	6	94.677	PRJEB36490	ERS4307336	SAMEA6542958	Streptococcus pyogenes	emm73	0	0	0	0	0	0	0	1	0	0	0	0	0
179/1	mother	M1156.2	Breast Milk	Placebo	6	S	30	1774695	162394	4	94.822	PRJEB36490	ERS4307337	SAMEA6542959	Streptococcus pyogenes	emm73	0	0	0	0	0	0	0	1	0	0	0	0	0
179/1	mother	M1299.1	Breast Milk	Placebo	28	S	26	1765246	126558	6	94.751	PRJEB36490	ERS4307338	SAMEA6542960	Streptococcus pyogenes	emm73	0	0	0	0	0	0	0	1	0	0	0	0	0
467/2	mother	M2202.4	Breast Milk	Placebo	3	S	19	1739761	175086	4	92.698	PRJEB36490	ERS4307360	SAMEA6542982	Streptococcus pyogenes	emm80	0	0	0	0	0	0	0	1	0	0	0	0	0
433/2	mother	M2251.8	Breast Milk	Placebo	14	S	38	1816249	112283	5	94.332	PRJEB36490	ERS4307345	SAMEA6542967	Streptococcus pyogenes	emm103	0	0	0	0	0	0	0	0	0	0	0	0	0
547/1	mother	M2588.7	Breast Milk	Placebo	14	S	20	1849197	212806	4	94.631	PRJEB36490	ERS4307361	SAMEA6542983	Streptococcus pyogenes	emm4	0	0	0	0	0	0	0	1	1	0	0	0	0
763/2	mother	M3378.4	Breast Milk	Placebo	6	S	24	1810407	162395	5	94.37	PRJEB36490	ERS4307362	SAMEA6542984	Streptococcus pyogenes	emm82	0	0	0	0	1	0	0	1	1	0	0	0	0
792/2	mother	M3483.6	Breast Milk	Placebo	6	S	27	1749409	112444	5	94.184	PRJEB36490	ERS4307363	SAMEA6542985	Streptococcus pyogenes	emm49	0	0	0	0	0	0	1	1	0	0	0	0	0
787/4	mother	M3494.4	Breast Milk	Placebo	6	S	26	1762930	243570	3	94.026	PRJEB36490	ERS4307364	SAMEA6542986	Streptococcus pyogenes	emm11	0	0	0	0	0	0	0	1	0	0	0	0	0
107/3	mother	1367.2	Vaginal Swab	Azithromycin	8	R	85	2214077	53020	15	NA	PRJEB36490	ERS4307367	SAMEA6542989	Streptococcus dysgalactiae subs. equisimilis	stg643.1	0	0	0	0	0	0	0	0	0	1	1	1	0
107/3	mother	M0412.0	Breast Milk	Azithromycin	14	R	81	2206905	52337	15	NA	PRJEB36490	ERS4307368	SAMEA6542990	Streptococcus dysgalactiae subs. equisimilis	stg643.1	0	0	0	0	0	0	0	0	0	1	1	1	0
166/0	mother	2221.7	Vaginal Swab	Azithromycin	8	R	82	2140763	55171	14	NA	PRJEB36490	ERS4307369	SAMEA6542991	Streptococcus dysgalactiae subs. equisimilis	stg643.1	0	0	0	0	0	0	0	0	0	1	1	1	0
222/9	mother	3062.4	Vaginal Swab	Azithromycin	8	R	219	2164129	21426	34	NA	PRJEB36490	ERS4307370	SAMEA6542992	Streptococcus dysgalactiae subs. equisimilis	stg643.1	0	0	0	0	0	0	0	1	0	0	1	1	0
227/0	baby	2559.9	NPS	Azithromycin	6	R	73	2183401	60342	12	NA	PRJEB36490	ERS4307371	SAMEA6542993	Streptococcus dysgalactiae subs. equisimilis	stg643.1	0	0	0	0	0	0	0	1	0	0	1	1	0
227/0	mother	2638.7	Vaginal Swab	Azithromycin	0	R	76	2185791	60342	12	NA	PRJEB36490	ERS4307372	SAMEA6542994	Streptococcus dysgalactiae subs. equisimilis	stg643.1	0	0	0	0	0	0	0	1	0	0	1	1	0
227/0	mother	2994.1	Vaginal Swab	Azithromycin	8	R	71	2179335	60342	12	NA	PRJEB36490	ERS4307373	SAMEA6542995	Streptococcus dysgalactiae subs. equisimilis	stg643.1	0	0	0	0	0	0	0	1	0	0	1	1	0
320/9	mother	4061.9	Vaginal Swab	Azithromycin	8	R	78	2180890	52337	14	NA	PRJEB36490	ERS4307374	SAMEA6542996	Streptococcus dysgalactiae subs. equisimilis	stg643.1	0	0	0	0	0	0	0	0	0	1	1	1	0
455/9	mother	5635.6	Vaginal Swab	Azithromycin	8	R	85	2147643	46416	14	NA	PRJEB36490	ERS4307375	SAMEA6542997	Streptococcus dysgalactiae subs. equisimilis	stg643.1	0	0	0	0	0	0	0	0	0	1	1	1	0
739/4	mother	7115.3	NPS	Placebo	3	R	78	2180141	54320	14	NA	PRJEB36490	ERS4307376	SAMEA6542998	Streptococcus dysgalactiae subs. equisimilis	stg643.1	0	0	0	0	0	0	0	0	0	1	1	1	0

### Sheet: International SDSE isolates
Isolate name	Site	Lancefield group	Country of origin	Project accesion number	Biosample accession number	Reference
SRR5858411	Blood	A	USA	PRJNA395240	SAMN07153302	https://doi.org/10.3201/eid2508.181758
SRR5858652	Blood	A	USA	PRJNA395240	SAMN07153383	https://doi.org/10.3201/eid2508.181758
SRR5853856	Blood	A	USA	PRJNA395240	SAMN07153560	https://doi.org/10.3201/eid2508.181758
SRR5853928	Blood	A	USA	PRJNA395240	SAMN07153678	https://doi.org/10.3201/eid2508.181758
SRR5853989	Blood	A	USA	PRJNA395240	SAMN07153783	https://doi.org/10.3201/eid2508.181758
SRR5854215	Blood	A	USA	PRJNA395240	SAMN07153796	https://doi.org/10.3201/eid2508.181758
SRR5853468	Blood	A	USA	PRJNA395240	SAMN07154052	https://doi.org/10.3201/eid2508.181758
SRR5853725	Blood	A	USA	PRJNA395240	SAMN07154238	https://doi.org/10.3201/eid2508.181758
SRR5853653	Blood	A	USA	PRJNA395240	SAMN07154253	https://doi.org/10.3201/eid2508.181758
SRR5853646	Blood	A	USA	PRJNA395240	SAMN07154260	https://doi.org/10.3201/eid2508.181758
SRR5853678	Blood	A	USA	PRJNA395240	SAMN07154273	https://doi.org/10.3201/eid2508.181758
SRR5853699	Blood	A	USA	PRJNA395240	SAMN07154389	https://doi.org/10.3201/eid2508.181758
SRR6835176	Blood	A	USA	PRJNA395240	SAMN08690593	https://doi.org/10.3201/eid2508.181758
SRR6835174	Blood	G	USA	PRJNA395240	SAMN08690595	https://doi.org/10.3201/eid2508.181758
SRR6835411	Blood	A	USA	PRJNA395240	SAMN08690859	https://doi.org/10.3201/eid2508.181758
SRR6835264	Blood	A	USA	PRJNA395240	SAMN08691109	https://doi.org/10.3201/eid2508.181758
SRR6835748	Blood	A	USA	PRJNA395240	SAMN08691143	https://doi.org/10.3201/eid2508.181758
SRR6834842	Blood	A	USA	PRJNA395240	SAMN08691278	https://doi.org/10.3201/eid2508.181758
SRR6835475	Blood	A	USA	PRJNA395240	SAMN08691478	https://doi.org/10.3201/eid2508.181758
SRR6839809	Blood	A	USA	PRJNA395240	SAMN08691545	https://doi.org/10.3201/eid2508.181758
SRR6840053	Blood	A	USA	PRJNA395240	SAMN08691583	https://doi.org/10.3201/eid2508.181758
SRR6839747	Blood	A	USA	PRJNA395240	SAMN08691691	https://doi.org/10.3201/eid2508.181758
SRR6839951	Blood	A	USA	PRJNA395240	SAMN08691696	https://doi.org/10.3201/eid2508.181758
SRR6840544	Blood	G	USA	PRJNA395240	SAMN08691738	https://doi.org/10.3201/eid2508.181758
SRR6840543	Blood	A	USA	PRJNA395240	SAMN08691739	https://doi.org/10.3201/eid2508.181758
SRR6840418	Blood	A	USA	PRJNA395240	SAMN08691781	https://doi.org/10.3201/eid2508.181758
SRR6840425	Blood	C	USA	PRJNA395240	SAMN08691915	https://doi.org/10.3201/eid2508.181758
SRR6839982	Blood	A	USA	PRJNA395240	SAMN08691925	https://doi.org/10.3201/eid2508.181758
SRR6839771	Blood	A	USA	PRJNA395240	SAMN08691937	https://doi.org/10.3201/eid2508.181758
SRR6840237	Blood	A	USA	PRJNA395240	SAMN08692346	https://doi.org/10.3201/eid2508.181758
SRR6844749	Blood	C	USA	PRJNA395240	SAMN08692801	https://doi.org/10.3201/eid2508.181758
SRR7707610	Blood	G	USA	PRJNA395240	SAMN09848906	https://doi.org/10.3201/eid2508.181758
SRR7706877	Blood	A	USA	PRJNA395240	SAMN09848910	https://doi.org/10.3201/eid2508.181758
SRR7707024	Blood	G	USA	PRJNA395240	SAMN09848934	https://doi.org/10.3201/eid2508.181758
SRR7707384	Blood	A	USA	PRJNA395240	SAMN09848964	https://doi.org/10.3201/eid2508.181758
SRR7706919	Blood	A	USA	PRJNA395240	SAMN09848983	https://doi.org/10.3201/eid2508.181758
SRR7707404	Blood	A	USA	PRJNA395240	SAMN09849027	https://doi.org/10.3201/eid2508.181758
SRR7707410	Blood	G	USA	PRJNA395240	SAMN09849033	https://doi.org/10.3201/eid2508.181758
SRR7706711	Blood	G	USA	PRJNA395240	SAMN09849191	https://doi.org/10.3201/eid2508.181758
SRR7707230	Blood	A	USA	PRJNA395240	SAMN09849325	https://doi.org/10.3201/eid2508.181758
SRR7707168	Blood	A	USA	PRJNA395240	SAMN09849571	https://doi.org/10.3201/eid2508.181758
SRR7707266	Blood	A	USA	PRJNA395240	SAMN09849664	https://doi.org/10.3201/eid2508.181758
SRR8130415	Blood	A	USA	PRJNA395240	SAMN10342858	https://doi.org/10.3201/eid2508.181758
SRR8130414	Blood	G	USA	PRJNA395240	SAMN10342859	https://doi.org/10.3201/eid2508.181758
SRR8130413	Blood	G	USA	PRJNA395240	SAMN10342860	https://doi.org/10.3201/eid2508.181758
SRR8130412	Blood	G	USA	PRJNA395240	SAMN10342861	https://doi.org/10.3201/eid2508.181758
SRR8130417	Blood	L	USA	PRJNA395240	SAMN10342862	https://doi.org/10.3201/eid2508.181758
SRR8130416	Blood	L	USA	PRJNA395240	SAMN10342863	https://doi.org/10.3201/eid2508.181758
GCA_000317855.1	Blood	A	Germany	PRJDA27849	SAMD00060937	https://jcm.asm.org/content/37/12/4194.long
GCA_900636815.1	Vagina	NA	UK	PRJEB6403	SAMEA3871789	NA
GCA_900475185.1	Vagina	C	UK	PRJEB6403	SAMEA3614273	NA
GCA_900475725.1	NA	C	UK	PRJEB6403	SAMEA3930552	NA
GCA_901543615.1	Throat	C	NA	PRJEB6403	SAMEA3662921	NA
GCA_901543995.1	Ear	G	UK	PRJEB6403	SAMEA3662927	NA
GCA_901542365.1	NA	C	UK	PRJEB6403	SAMEA3572421	NA
GCA_901544215.1	Blood	G	UK	PRJEB6403	SAMEA3662929	NA
GCA_900475255.1	Throat	C	NA	PRJEB6403	SAMEA3643308	NA
GCA_000188715.1	NA	G	NA	PRJNA39783	SAMN02603163	https://doi.org/10.1093/gbe/evr006
GCA_000307185.1	NA	NA	Japan	PRJDA34711	SAMD00060962	https://doi.org/10.1186/1471-2164-13-404
GCA_000010705.1	NA	G	Japan	PRJDA27849	SAMD00060937	https://doi.org/10.1186/1471-2164-12-17
GCA_900475145.1	NA	C	NA	PRJEB6403	SAMEA3649038	NA
GCA_900474785.1	NA	C	UK	PRJEB6403	SAMEA3542434	NA
GCA_000493775.1	NA	C	Japan	PRJDB689	SAMD00061054	https://doi.org/10.1093/gbe/evt117
